# Genetic analysis of asymptomatic antinuclear antibody production

**DOI:** 10.1101/2024.08.29.24312782

**Authors:** Mehmet Hocaoglu, Desiré Casares-Marfil, Amr H. Sawalha

## Abstract

**Objective:** Antinuclear antibodies (ANA) are detected in up to 14% of the population and the majority of individuals with ANA are asymptomatic. The literature on the genetic contribution to asymptomatic ANA positivity in the population is limited. In this study, we aimed to perform a multi-ancestry genome-wide association study (GWAS) of asymptomatic ANA positivity.

**Methods:** Asymptomatic ANA positive and negative individuals from the All of Us Research Program were included in this study, selecting those with an ANA test by immunofluorescence and no evidence of autoimmune disease. Imputation was performed and a multi-ancestry meta-analysis including approximately 6 million single-nucleotide polymorphisms (SNPs) was conducted. Genome-wide SNP based heritability was estimated using the GCTA software. A cumulative genetic risk score for lupus was constructed using previously reported genome-wide significant loci.

**Results:** 1,955 asymptomatic ANA positive and 3,634 asymptomatic ANA negative individuals were included across three genetic ancestries. The multi-ancestry meta-analysis revealed SNPs with a suggestive association (p-value < 1×10^−5^) across 8 different loci, but no genome-wide significant loci were identified. A gene variant upstream of *HLA-DQB1* (rs17211748, *P* = 1.4×10^-6^, OR = 0.82, 95% CI 0.76-0.89) showed the most significant association. The heritability of asymptomatic ANA positivity was estimated to be 24.9%. Asymptomatic ANA positive individuals did not exhibit increased cumulative genetic risk for lupus compared to ANA negative individuals.

**Conclusion:** ANA production is not associated with significant genetic risk and is primarily determined by non-genetic, likely environmental, factors.
