## Supplementary Tables for "Genetic analysis of asymptomatic antinuclear antibody production"

### Sheet: Supplementary Table 1
Supplementary Table 1. Whole genome sequencing subset of ANA and SLE cases used in cumulative genetic risk score comparison analysis.
Genetic ancestry*	Case status	Age (yrs) ± SD	P-value	Female sex, n (%)	P-value
EUR	ANA positive (n=1,023)	61 ± 16	5×10-6	719 (70.3)	8×10-21
	ANA negative (n=1,950)	62 ± 15.2		1,363 (69.9)
	SLE (n=550)	58 ± 14.8		494 (89.8)
AFR	ANA positive (n=282)	56 ± 13.8	3×10-1	205 (72.6)	6×10-20
	ANA negative (n=411)	55 ± 13.4		289 (70.3)
	SLE (n=433)	54 ± 13.7		408 (94.2)
AMR	ANA positive (n=295)	52 ± 14	5×10-1	229 (77.6)	3×10-3
	ANA negative (n=551)	52 ± 14		433 (78.5)
	SLE (n=255)	51 ± 13.7		224 (87.8)
Age and sex were compared between groups using ANOVA and chi-square test respectively. *Genetic Ancestry per 1000 Genomes Project superpopulation categories as assigned by the random forest classifier. Abbreviations: AFR, African ancestry; AMR, Admixed American ancestry; EUR, European ancestry; ANA, anti-nuclear antibodies; SD, standard deviation; SLE, systemic lupus erythematosus.

### Sheet: Supplemetary Table 2
Supplementary Table 2. List of genetic variants used to construct systemic lupus erythematosus (SLE) polygenic risk score.
SNP	Risk allele	Chr	Position (hg38)	OR
rs12093154	G	1	1243545	1.19
rs3795310	C	1	8371547	1.14
rs28411034	G	1	37811325	1.16
rs3828069	T	1	67373890	1.19
rs2476601	A	1	113834946	1.4
rs9651076	A	1	116500680	1.12
rs116785379	C	1	157138367	1.21
rs112806509	AT	1	157532226	1.28
rs76107698	G	1	161600039	1.21
rs2205960	T	1	173222336	1.29
rs549669428	T	1	174925885	1.19
rs17849501	T	1	183573188	1.79
rs10911628	A	1	184680369	1.95
rs1547624	A	1	192574707	1.17
rs34889541	G	1	198625639	1.23
rs3806357	A	1	202010327	1.11
rs2297550	G	1	206470429	1.13
rs3024493	A	1	206770623	1.21
rs9782955	C	1	235876577	1.16
rs1780813	C	1	246280780	1.82
rs75362385	G	2	7432948	1.13
rs7579944	C	2	30222160	1.17
rs13385731	T	2	33476823	1.36
rs1432296	T	2	60841032	1.18
rs268134	G	2	65381229	1.17
rs6705628	T	2	73981235	1.3
rs73954925	C	2	111119597	1.17
rs218174	A	2	135900775	1.12
rs2381401	T	2	143263405	1.15
rs2111485	G	2	162254026	1.14
rs9630991	G	2	190567413	1.18
rs11889341	T	2	191079016	1.54
rs11684176	T	2	198090050	1.15
rs3087243	G	2	203874196	1.12
rs7565158	T	2	212729246	1.1
rs3768792	C	2	213006985	1.25
rs438613	C	3	28030595	1.09
rs9311676	C	3	58484624	1.21
rs7637844	C	3	72176765	1.14
rs144104218	AAAAC	3	119518880	1.23
rs77583790	A	3	159976265	1.14
rs1317082	A	3	169779797	1.1
rs6762714	T	3	188752450	1.15
rs3733345	T	4	960459	1.12
rs231694	T	4	2699117	1.1
rs13116227	T	4	8556539	1.34
rs113284964	G	4	40305571	1.13
rs2855772	C	4	54682309	1.4
rs6533951	A	4	78723125	1.11
rs11099582	A	4	83221591	1.1
rs144261754	TAAAA	4	86983537	1.16
rs4643809	C	4	101834942	1.2
rs956237	A	4	108125804	1.11
rs11724582	A	4	122470309	1.14
rs10018951	T	4	183688220	1.31
rs7725218	A	5	1282299	1.13
rs6871748	T	5	35885880	1.12
rs12153670	G	5	100836660	1.14
rs74989671	G	5	128398268	1.54
rs370449198	AC	5	131784646	1.39
rs2549002	C	5	132493886	1.1
rs7726414	T	5	134096143	1.4
rs138305363	G	5	134379182	1.61
rs10036748	T	5	151078585	1.31
rs2421184	A	5	159459931	1.11
rs2431697	T	5	160452971	1.25
rs9503037	G	6	243302	1.18
rs17603856	T	6	16630667	1.13
rs35789010	A	6	25513951	1.46
rs36014129	A	6	25884291	1.3
rs10946940	A	6	27592808	1.45
rs77285596	T	6	28442366	1.36
rs111508444	A	6	29635735	1.52
rs534723171	T	6	29942046	2.13
rs1264585	A	6	30317873	1.21
rs1270942	C	6	31951083	1.6
rs6457796	C	6	34860776	1.18
rs34868004	C	6	36747255	1.1
rs3857496	T	6	90009445	1.12
rs597325	G	6	90292775	1.12
rs548234	C	6	106120159	1.22
rs9488914	C	6	116369686	1.25
rs9494894	C	6	137907383	1.79
rs9322454	A	6	154249517	1.09
rs702814	C	7	28133113	1.15
rs62447171	G	7	50270294	1.25
rs10716716	G	7	74193613	1.66
rs117026326	T	7	74711703	2.18
rs77009341	C	7	75559377	1.61
rs10488631	C	7	128954129	1.6
rs2980512	C	8	8283379	1.13
rs7819602	C	8	10869332	1.15
rs2736332	C	8	11482456	1.36
rs117627999	C	8	42246722	1.57
rs2953898	C	8	56068244	1.19
rs11347613	GA	8	70397462	1.13
rs10111413	G	8	71979513	1.09
rs4739134	T	8	78643913	1.12
rs2445610	A	8	127184843	1.13
rs16902895	A	8	128413347	1.15
rs1887428	G	9	4984530	1.16
rs7858766	T	9	21267088	1.14
rs11788118	G	9	99575049	1.12
rs77448389	G	10	5868783	1.17
rs7097397	G	10	48817351	1.22
rs7902146	C	10	62041271	1.14
rs10995254	T	10	62642076	1.11
rs10823829	C	10	71706952	1.13
rs4917385	G	10	103243964	1.39
rs111447985	A	10	103918153	1.17
rs58164562	C	10	110904356	1.12
rs1131665	T	11	613208	1.23
rs3750996	A	11	4091970	1.17
rs77885959	T	11	18340835	1.69
rs2732549	T	11	35066852	1.2
rs10896045	A	11	65788053	1.15
rs4930642	A	11	69048902	1.15
rs3794060	C	11	71476633	1.23
rs77971648	T	11	72929435	1.44
rs480958	G	11	118707281	1.22
rs11501246	G	11	128444529	1.25
rs2540119	T	12	4031710	1.09
rs4251697	G	12	12721528	1.21
rs4622329	A	12	101928157	1.15
rs6539078	C	12	103522302	1.12
rs77465633	A	12	111495741	1.16
rs1131476	A	12	112919404	1.11
rs35743748	C	12	120790827	1.12
rs11059928	T	12	128811558	1.19
rs200521476	GCATCAC	12	132463597	1.14
rs57141708	A	13	41001255	1.22
rs76725306	A	13	49603317	1.16
rs1885889	A	13	99439046	1.15
rs4902562	A	14	68264741	1.13
rs12148050	A	14	102797451	1.1
rs2819426	G	14	104945922	1.21
rs11073328	T	15	38472642	1.11
rs2289583	A	15	75018695	1.19
rs869310	T	15	77537964	1.14
rs8023715	A	15	97064451	1.81
rs35985016	G	15	100988807	1.19
rs34361002	T	16	11096178	1.18
rs79401250	T	16	23860136	1.17
rs534645300	AT	16	30802134	1.27
rs34572943	A	16	31261032	1.7
rs11288784	GT	16	50055297	1.11
rs669763	C	16	57356566	1.17
rs1749792	T	16	68535537	1.13
rs11376510	GT	16	79711776	1.11
rs11117432	G	16	85985665	1.25
rs2286672	T	17	4809322	1.25
rs61759532	T	17	7337072	1.22
rs35966917	G	17	16936587	1.09
rs4252665	T	17	39729130	1.46
rs114038709	T	17	45379362	1.16
rs2671655	T	17	49390658	1.09
rs8072449	A	17	75316103	1.19
rs113417153	C	17	78377098	1.12
rs1788097	T	18	69876452	1.1
rs118075465	A	18	79626912	1.14
rs10414086	C	19	937136	1.13
rs4807205	G	19	2167879	1.12
rs11085192	C	19	6689054	1.19
rs34536443	G	19	10352442	1.27
rs2362475	A	19	16329024	1.18
rs11673604	T	19	18430178	1.13
rs12461589	C	19	32581862	1.12
rs8108669	C	19	49342638	1.13
rs4801882	G	19	51623800	1.13
rs56154925	C	19	55226430	1.16
rs6074813	T	20	1561106	1.12
rs4810485	T	20	46119308	1.43
rs11697848	T	20	49958778	2.12
rs4819670	T	22	18166589	1.15
rs5754344	G	22	21609497	1.26
rs9611155	T	22	39343182	1.14
rs137956	T	22	39897459	1.14
Abbreviations: chr, chromosome; OR, odds ratio; SNP, single-nucleotide polymorphism.

### Sheet: Supplementary Table 3
Supplementary Table 3. Genome-wide suggestive loci associated with asymptomatic ANA positivity compared to asymptomatic ANA negative controls in multi-ancestry meta-analysis.
					META			EUR					AFR					AMR
Locus	Chr	Bp (hg38)	SNP	EA	P-value	OR	95% CI	MAF cases	MAF controls	P-value	OR	95% CI	MAF cases	MAF controls	P-value	OR	95% CI	MAF cases	MAF controls	P-value	OR	95% CI
HLA-DQB1	6	32658599	rs17211748	C	1.4×10-6	0.82	0.76-0.89	0.42	0.46	1.9×10-5	0.8	0.73-0.89	0.41	0.47	1.2×10-2	0.78	0.64-0.95	0.4	0.4	4.1×10-1	0.92	0.76-1.12
IGFBP3	7	46262263	rs55889553	A	2.5×10-6	1.33	1.18-1.5	0.15	0.13	3.7×10-3	1.24	1.07-1.43	0.11	0.08	1.8×10-2	1.52	1.07-2.15	0.19	0.15	9.7×10-4	1.52	1.19-1.95
HSP90AB1	6	44246953	rs9472238	A	2.5×10-6	0.77	0.69-0.86	0.15	0.2	1.2×10-5	0.74	0.65-0.85	0.03	0.03	9.8×10-1	1	0.58-1.76	0.21	0.29	4×10-2	0.8	0.64-0.99
TYRP1	9	11649257	rs4741174	G	2.8×10-6	1.21	1.11-1.31	0.5	0.44	3.4×10-5	1.23	1.12-1.36	0.41	0.37	1.3×10-1	1.17	0.95-1.44	0.38	0.32	1×10-1	1.18	0.97-1.43
PTPRD	9	10233128	rs7871417	C	4.4×10-6	0.71	0.61-0.82	0.06	0.07	8.5×10-3	0.75	0.61-0.93	0.16	0.2	5.6×10-3	0.7	0.54-0.9	0.06	0.08	5.3×10-3	0.59	0.41-0.86
ABCC9	12	21875074	rs139991988	A	5.5×10-6	1.24	1.13-1.36	0.28	0.24	1.4×10-3	1.21	1.08-1.36	0.38	0.33	2.5×10-2	1.28	1.03-1.6	0.42	0.39	1.7×10-2	1.27	1.04-1.56
IRS2	13	109620001	rs142030487	T	6×10-6	2	1.48-2.7	0.02	0.01	2.8×10-4	1.92	1.35-2.72	NA	NA	NA	NA	NA	0.03	0.02	6.1×10-3	2.28	1.26-4.1
PITRM1	10	3254075	rs113650900	G	9.7×10-6	0.63	0.51-0.77	0.05	0.07	3.3×10-5	0.62	0.49-0.78	NA	NA	NA	NA	NA	0.03	0.04	1.2×10-1	0.67	0.41-1.11
Abbreviations: AFR, African ancestry; AMR, Admixed American ancestry; bp, base pair; chr, chromosome; CI, confidence interval; EUR, European ancestry; MAF, minor allele frequency; SNP, single-nucleotide polymorphism.

### Sheet: Supplementary Table 4
Supplementary Table 4. Cumulative genetic risk score differences across asymptomatic ANA negative, positive and SLE patients.
Genetic ancestry	EUR		AFR		AMR
	Mean difference (95% CI)	P-value	Mean difference (95% CI)	P-value	Mean difference (95% CI)	P-value
ANA positive vs negative	0.11	8.6×10-2	0.01	9.9×10-1	0.15	2.8×10-1
	(-0.01-0.24)		(-0.22-0.24)		(-0.08-0.38)
SLE vs ANA positive	0.56	1.5×10-8	0.38	2.8×10-4	0.58	9.2×10-6
	(0.38-0.73)		(0.15-0.61)		(0.29-0.87)
SLE vs ANA negative	0.67	1.5×10-8	0.39	5.5×10-5	0.73	9.2×10-11
	(0.51-0.83)		(0.18-0.6)		(0.47-0.98)
Abbreviations: ANA, anti-nuclear antibodies; AFR, African ancestry; AMR, Admixed American ancestry; CI, confidence interval; EUR, European ancestry; SLE, systemic lupus erythematosus
